# How it begins: Initial response to opioids strongly predicts self-reported opioid use disorder

**DOI:** 10.1101/2025.03.21.25324409

**Authors:** Jean Gonzalez, Vinh Tran, John Meredith, Ivonne Xu, Ritviksiddha Penchala, Laura Vilar-Ribó, Natasia Courchesne-Krak, Daniel Zoleikhaeian, Matthew McIntyre, Pierre Fontanillas, Katelyn K. Bond, Eric O. Johnson, Alvin D. Jeffery, James MacKillop, Carla Marienfeld, Harriet de Wit, Abraham A. Palmer, Sandra Sanchez-Roige

**Affiliations:** Department of Psychiatry, University of California San Diego, La Jolla, CA, USA; 23andMe, Inc., Sunnyvale, CA, USA; GenOmics and Translational Research Center, RTI International, Research Triangle Park, NC, USA; Fellow Program, RTI International, Research Triangle Park, NC, United States; Vanderbilt University School of Nursing, Nashville, Tennessee, USA; Department of Biomedical Informatics, Vanderbilt University Medical Center, Nashville, Tennessee, USA; Peter Boris Centre for Addictions Research, St. Joseph’s Healthcare Hamilton, Hamilton, ON, Canada; Department of Psychiatry and Behavioral Neurosciences, McMasters University, Hamilton, ON, Canada; Department of Psychiatry and Behavioral Neuroscience, University of Chicago, Chicago IL, USA; Institute for Genomic Medicine, University of California San Diego, La Jolla, CA, USA; Division of Genetic Medicine, Vanderbilt University Medical Center, Nashville, TN, USA

**Author notes:** **Co-corresponding authors:** Dr. Abraham A. Palmer, Dr. Sandra Sanchez- Roige.

## Abstract

**Background:** Opioid use disorder (**OUD**) is a major public health crisis. Patients’ initial exposure to opioids often comes from prescribed medications. Predicting which of these patients will develop OUD remains challenging. Prior evidence from various substances suggest that initial subjective responses influence addiction risk, however these studies have used relatively small cohorts and have not led to the development of widespread tools to predict OUD risk.

**Methods:** We used a cohort of 141,897 adult research participants to perform a retrospective observational study of self-reported subjective responses to prescription opioids. We collected demographics, subjective positive (e.g., euphoria), subjective negative (e.g., nausea), and analgesic responses as well as self-reported OUD.

**Results:** Positive subjective effects, particularly “Like Overall”, “Euphoric”, and “Energized”, were the strongest predictors of OUD. For example, the odds-ratio for individuals responding “Extremely” for “Like Overall” was 36.5. The sensitivity and specificity of this single question was excellent (ROC=0.87). Negative effects and analgesic effects were much less predictive. We developed a two-question decision tree (“*When you first took opioid pain medication, to what extent did you like the way they made you feel overall?*” and “*When you first took opioid pain medication, to what extent did you experience an unpleasant itchy feeling?”*), that can identify a small high-risk subset with 78.5% prevalence of OUD and a much larger low-risk subset with 1.2% prevalence of OUD.

**Conclusions:** Screening for subjective responses can identify high-risk individuals who would benefit from tailored interventions.
