## Supplementary material for "How it begins: Initial response to opioids strongly predicts self-reported opioid use disorder": Table 1

### Sheet: Table 1
Table 1. Demographic characteristics of the full cohort, OUD- and OUD+ groups
Demographic	Category	Full Cohort	OUD-	OUD+
Female		70.42	70.78	64.71
Age (Mean, SE)		52.99 (0.04)	53.28 (0.04)	46.48 (0.15)
Income	$150,000 - $299,999	0.8	0.83	0.42
Income	$100,000 - $149,999	9.31	9.53	5.84
Income	$75,000 - $99,999	20.14	20.37	16.45
Income	$50,000 - $74,999	42.03	42.01	42.25
Income	$35,000 - $49,999	24.04	23.67	29.99
Income	$25,000 - $34,999	3.34	3.26	4.66
Income	< $24,999	0.33	0.33	0.4
Education	Advanced Degree	22.78	23.56	10.37
Education	Bachelor Degree	26.97	27.64	16.32
Education	Some College or Associates Degree	37.65	36.9	49.71
Education	High School Diploma	11.38	10.82	20.33
Education	Less than High School	1.21	1.08	3.28
Relationship Status	Now Married	58.7	59.63	43.79
Relationship Status	Never Married	18.78	18.16	28.77
Relationship Status	Widowed	4.09	4.14	3.34
Relationship Status	Divorced	16.54	16.3	20.34
Relationship Status	Separated	1.89	1.77	3.77
Ancestry*	European	82.82	82.78	83.53
Ancestry*	Latin American	10.26	10.21	11.15
Ancestry*	Asian	0.84	0.87	0.33
Ancestry*	African American	2.97	3.05	1.7
Ancestry*	Middle Eastern	0.21	0.22	0.12
Ancestry*	Other	2.89	2.87	3.16
Mental Health**	Anxiety	42.22	61.5	41.02
Mental Health**	Depression	46.87	68.08	45.54
Mental Health**	Bipolar Disorder	6.35	20.24	5.48
Mental Health**	Schizoprenia	0.38	1.84	0.29
Mental Health**	ADHD	19.05	35.2	18.04
Mental Health**	PTSD	18.05	37.09	16.86
Mental Health**	OCD	5.9	12.64	5.48
Mental Health**	Eating Disorder	4.64	9.05	4.36
*based on genotype data; ** self-reported diagnoses
