## Supplemental Tables for "How it begins: Initial response to opioids strongly predicts self-reported opioid use disorder"

### Sheet: Index
Index
S1	Survey responses and scoring
S2	Demographic characteristics of the full cohort, OUD- and OUD+ groups
S3	Mean responses of subjective effects at first opioid use, and mean differences for individuals self-reporting OUD (OUD+) versus those who did not self-report OUD (OUD-)
S4	Predictive performance metrics for all features and feature sets
S5	Odds ratios for selected questions comparing “Extremely” to all other responses
S6	Extended decision tree based on node splitting along every response option
S7	Predictive performance of subjective effects and demographic features across different sample sizes

### Sheet: S1
Table S1. Survey responses and scoring
Type			Question	Answers (Scoring)
Opioid Use disorder			Have you ever felt that you might have a problem with, or have you ever been diagnosed with or treated for, addiction to opioids?	Yes, I felt I might have a problem but have never been diagnosed or treated; Yes, I have been diagnosed or treated; No
Subjective Effects	Analgesic	Less Pain	To what extent did you feel less pain?	Not at all (0); Mildly (1); Moderately (2); Very much (3); Extremely (4)
	Positive	Euphoric	To what extent did you feel euphoric (for example, extremely happy, good, or high)?	Not at all (0); Mildly (1); Moderately (2); Very much (3); Extremely (4)
		Energized	To what extent did you feel energized?	Not at all (0); Mildly (1); Moderately (2); Very much (3); Extremely (4)
		Normal	To what extent did you feel 'normal' or more able to function in daily life (for example, better manage work, life, personal problems, stress)?	Not at all (0); Mildly (1); Moderately (2); Very much (3); Extremely (4)
		Relaxed	To what extent did you feel relaxed or calm?	Not at all (0); Mildly (1); Moderately (2); Very much (3); Extremely (4)
	Negative	Nauseated	To what extent did you feel nauseated or did you vomit?	Not at all (0); Mildly (1); Moderately (2); Very much (3); Extremely (4)
		Dizzy	To what extent did you feel dizzy or did you faint?	Not at all (0); Mildly (1); Moderately (2); Very much (3); Extremely (4)
		Tired	To what extent did you feel tired (for example, drowsy, sleepy, mental cloudiness, unable to concentrate or think clearly)?	Not at all (0); Mildly (1); Moderately (2); Very much (3); Extremely (4)
		Constipated	To what extent did you experience constipation (a difficult, painful, or firm bowel movement)?	Not at all (0); Mildly (1); Moderately (2); Very much (3); Extremely (4)
		Itchy	To what extent did you experience an unpleasant itchy feeling?	Not at all (0); Mildly (1); Moderately (2); Very much (3); Extremely (4)
		Like Overall	To what extent did you like the way they made you feel overall?	Not at all (0); Mildly (1); Moderately (2); Very much (3); Extremely (4)
Problematic Opioid Use			How often have you taken more of your opioid pain medication, meaning a higher dose or more frequently than prescribed for you?	Never (0); Seldom (1); Often (2); Very often (3)
			How often have you needed refills before the planned end of your opioid pain prescription, or asked many different doctors, including emergency room doctors, for additional prescriptions?	Never (0); Seldom (1); Often (2); Very often (3)
			How often have you used an opioid pain medication that was not prescribed to you (for example, someone else’s)?	Never (0); Seldom (1); Often (2); Very often (3)
			How often have you experienced any unpleasant psychological feelings when you’ve stopped using opioid pain medications? This may include strong craving for more opioid pain medication, difficulty concentrating, anxiety, depression, sleep problems or restlessness.	Never (0); Seldom (1); Often (2); Very often (3)
			How often have you experienced any unpleasant physical reactions when you’ve stopped using opioid pain medications? This may include fatigue, nausea/vomiting, itchiness, constipation, cramps, sweaty, runny nose, diarrhea, chills, goosebumps, dilated pupils or headache.	Never (0); Seldom (1); Often (2); Very often (3)
			Has it ever been hard to reduce or stop taking an opioid pain medication?	Yes (3); No (0); I’d prefer not to say
			Have you ever failed to do what was expected of you (including missing work or school, or other family obligations), had legal problems or other serious social problems due to your use of opioid pain medications?	Yes (3); No (0); I’d prefer not to say
			Have you ever felt guilty, worried, or remorseful about your use of opioid pain medications?	Yes (3); No (0); I’d prefer not to say
			Has a relative, a friend, a doctor or another health worker been concerned about your use of opioid pain medications?	Yes (3); No (0); I’d prefer not to say

### Sheet: S2
Table S2. Mental health characteristics of the full cohort, OUD- and OUD+ groups
Category*	Full Cohort	OUD-	OUD+
Anxiety	42.22	61.5	41.02
Depression	46.87	68.08	45.54
Bipolar Disorder	6.35	20.24	5.48
Schizoprenia	0.38	1.84	0.29
ADHD	19.05	35.2	18.04
PTSD	18.05	37.09	16.86
OCD	5.9	12.64	5.48
Eating Disorder	4.64	9.05	4.36
*Based on self-reported diagnosis

### Sheet: S3
Table S3. Mean responses of subjective effects at first opioid use, and mean differences for individuals self-reporting OUD (OUD+) versus those who did not self-report OUD (OUD-), p-values calculated using Welch's two-sample t-test
Subjective Response Question	Mean OUD- (SE)	Mean OUD + (SE)	Mean Difference	p-value
Less Pain	2.40 (0.01)	2.64 (0.01)	0.24	0
Euphoric	0.85 (0.00)	2.67 (0.01)	1.82	0
Energized	0.34 (0.00)	2.04 (0.02)	1.7	0
Normal	1.09 (0.00)	2.25 (0.01)	1.16	0
Relaxed	1.53 (0.00)	2.50 (0.01)	0.97	0
Nauseated	0.88 (0.00)	0.93 (0.01)	0.05	0
Dizzy	0.62 (0.00)	0.49 (0.01)	-0.13	0
Tired	1.77 (0.00)	1.37 (0.01)	-0.4	0
Constipated	1.12 (0.00)	1.70 (0.01)	0.58	0
Itchy	0.48 (0.00)	1.28 (0.01)	0.79	0
Like Overall	0.91 (0.00)	2.90 (0.01)	1.99	0

### Sheet: S4
Table S4. Predictive performance metrics for all features and feature sets.
Feature	ROC-AUC	PR-AUC	F1-Score	Precision	Recall
Combined Features	0.91	0.64	0.57	0.77	0.45
Like Overall	0.87	0.51	0.48	0.58	0.41
Euphoric	0.84	0.4	0	0	0
Energized	0.82	0.44	0.3	0.66	0.2
Normal	0.74	0.26	0	0	0
Relaxed	0.72	0.23	0	0	0
Itchy	0.7	0.19	0	0	0
Education Level	0.65	0.11	0	0	0
Age	0.65	0.11	0	0	0
Constipated	0.63	0.13	0	0	0
Relationship Status	0.59	0.1	0	0	0
Tired	0.59	0.2	0	0	0
Nauseated	0.58	0.2	0	0	0
Less Pain	0.57	0.17	0	0	0
Sex	0.53	0.23	0	0	0
Household Income	0.53	0.06	0	0	0
Dizzy	0.52	0.38	0	0	0
Ancestry	0.51	0.11	0	0	0

### Sheet: S5
Table S5. Odds ratios for selected questions comparing “Extremely” to all other responses.
Variable	Lower	Median	Upper	p-value
Like Overall	34.39	36.49	38.72	0
Energized	34.87	38	41.41	0
Euphoric	17.23	18.27	19.36	0
Itchy	1.72	1.91	2.13	7.32482e-33
Less Pain	1.92	2.03	2.15	8.46728e-132
Dizzy	0.37	0.45	0.57	1.96018e-12
Nauseated	0.58	0.64	0.72	1.96018e-12
